# Artificial Intelligence Models for Predicting Molecular Pathway Activity in Spinal Cord Injury: A Systematic Review

**DOI:** 10.1101/2025.10.07.25337258

**Authors:** Mahdi Mehmandoost, Mahtab Jabbar, Behnaz Rahatijafarabad, Mandana Mehrdad, Ibrahim Mohammadzadeh, Roozbeh Tavanaei, Sayeh Oveisi, Saeed Oraee-Yazdani, Alireza Zali, Farzan Fahim

## Abstract

**Background:** Spinal cord injury (SCI) remains a devastating neurological condition with high global incidence and minimal curative options. The pathobiology is multifactorial, encompassing acute mechanical insult, sustained neuroinflammation, oxidative stress, mitochondrial dysfunction, and glial scarring. Molecular signaling pathways orchestrate these responses, yet their clinical exploitation has been hindered by complex gene environment interactions and heterogeneous patient profiles. Artificial intelligence (AI) offers unprecedented analytical capacity to integrate multi-dimensional omics datasets, enabling prediction of pathway activities, identification of key biomarkers, and prioritization of therapeutic targets.

**Objectives:** To systematically synthesize current evidence on AI-driven prediction and modeling of molecular pathway processes in SCI, evaluate the performance and methodological quality of these approaches, and highlight translational opportunities for regenerative and precision medicine.

**Methods:** Following PRISMA guidelines, we searched PubMed, Scopus, and Web of Science (2000-2025) and registered the protocol in PROSPERO (CRD420251115723). Inclusion criteria encompassed studies applying AI algorithms to predict or model molecular pathway activity in SCI. Risk of bias was assessed with the PROBAST tool. Data on study design, cohort characteristics, AI methodology, pathway findings, biomarker signatures, and validation approaches were extracted and synthesized.

**Results:** Of 86 records, 11 studies met the criteria. Most were observational, bioinformatics-driven investigations published after 2020, predominantly from China, with heavy reliance on the GSE151371 blood transcriptomic dataset and small validation cohorts. Diagnostic and severity classification: Six studies achieved AUC values ranging 0.79-1.00; recurrent biomarkers included FCER1G, NFATC2, S100A8, and IL2RB. Overfitting risk was high due to dataset reuse and limited external validation. Mechanistic insights: Seven studies converged on immune dysregulation (NF-κB, VEGF, JAK-STAT, Toll-like receptor), novel cell death modalities (PANoptosis, cuproptosis), and metabolic/autophagy disruptions (PINK1/SQSTM1). Therapeutic predictions: Five studies proposed interventions drug repurposing (Emricasan, Alaproclate, Imatinib), cuproptosis-targeted agents, ZnO nanoparticles, and mesenchymal stem-cell transplantation with all validations restricted to preclinical models. GRADE assessment rated evidence as very low to low certainty, primarily due to risk of bias, indirectness, and imprecision.

**Conclusions:** AI has begun mapping the intricate immune metabolic degenerative network underpinning SCI, revealing candidate biomarkers and therapeutic targets with potential regenerative relevance. However, current evidence is constrained by small, homogeneous datasets, preclinical bias, and lack of longitudinal human validation. Scaling to multicenter, multi-omics cohorts and advancing promising candidates into early-phase trials are essential next steps to realize AI translational promise in SCI management.
