## Supplementory for "Artificial Intelligence Models for Predicting Molecular Pathway Activity in Spinal Cord Injury: A Systematic Review"

### Sheet: Mahtab Jabbar
Title	DOI	Authors	Country where the study was conducted	Publication year	Publication	Reason of exclusion
Identification and validation of biomarkers associated with mitochondrial dysfunction and ferroptosis in rat spinal cord injury	10.3389/fneur.2025.1526966	Zhu, Jingliang, Wang, Shuai, Zhang, Yu, Zhou, Chusong	China	2025	FRONTIERS IN NEUROLOGY - Volume 16, Issue 0, pp.	Uses rat data and rat model.
Analysis and validation of programmed cell death genes associated with spinal cord injury progression based on bioinformatics and machine learning	10.1016/j.intimp.2025.114220	Wang, Yongjie, Zhang, Zilin, Gong, Weiquan, Lv, Zhenshan, Qi, Jinwei, Han, Song, Liu, Boyuan, Song, Aijun, Yang, Zongyuan, Duan, Longfei, Zhang, Shaokun	China	2025	INTERNATIONAL IMMUNOPHARMACOLOGY - Volume 149, Issue 0, pp. Published by Elsevier B.V.	Uses mouse data and rat model.
Analysis of gene expression in microglial apoptotic cell clearance following spinal cord injury based on machine learning algorithms	10.3892/etm.2024.12581	Yan, Lei, Chen, Chu, Wang, Lingling, Hong, Hongxiang, Wu, Chunshuai, Huang, Jiayi, Jiang, Jiawei, Chen, Jiajia, Xu, Guanhua, Cui, Zhiming	China	2024	EXPERIMENTAL AND THERAPEUTIC MEDICINE - Volume 28, Issue 1, pp.	Uses mouse data.
Hspb1 and Lgals3 in spinal neurons are closely associated with autophagy following excitotoxicity based on machine learning algorithms	10.1371/journal.pone.0303235	Yan, Lei, Li, Zihao, Li, Chuanbo, Chen, Jingyu, Zhou, Xun, Cui, Jiaming, Liu, Peng, Shen, Chong, Chen, Chu, Hong, Hongxiang, Xu, Guanhua, Cui, Zhiming	China	2024	PLOS ONE - Volume 19, Issue 5, pp.	Uses rat data and rat model.
S100A9 Induces Macrophage M2 Polarization and Immunomodulatory Role in the Lesion Site After Spinal Cord Injury in Rats	10.1007/s12035-024-03920-3	Lv, Junqiao, Wang, Zhiqiang, Wang, Beiyang, Deng, Chen, Wang, Wei, Sun, Lin	China	2024	MOLECULAR NEUROBIOLOGY - Volume 61, Issue 8, pp. 5525-5540	Uses rat and human data, in vivo experiments are carried out in rat and rat macrophages are used for in vitro analysis. Also, AI model is used for preliminary gene screening rather than predictive modeling.
Revealing Potential Spinal Cord Injury Biomarkers and Immune Cell Infiltration Characteristics in Mice	10.3389/fgene.2022.883810	Cao, Liang, Li, Qing	China	2022	FRONTIERS IN GENETICS - Volume 13, Issue 0, pp.	Uses mouse data and mouse model.
Development of Intelligent Model to Determine Favorable Wheelchair Tilt and Recline Angles for People with Spinal Cord Injury	10.1109/IEMBS.2011.6090377	Fu, Jicheng, Jan, Yih-Kuen, Jones, Maria	United States	2011	33rd Annual International Conference of the IEEE Engineering-in-Medicine-and-Biology-Society (EMBS), Boston, MA. Volume 0, Issue 0, pp. 2045-2048	Doesn't investigate molecular signaling pathways at all.
Computational Approaches to Therapeutic Peptide Discovery	10.1002/bip.21458	Kligei, Yossef	Israel	2010	BIOPOLYMERS (Peptide Science) - Volume 94, Issue 6, pp. 701-710	This is a review mentioning neither AI nor SCI.
Identification of pivotal genes and pathways for spinal cord injury via bioinformatics analysis.	10.3892/mmr.2017.7060	Zhu Z, Shen Q, Zhu L, Wei X	China	2017	Molecular medicine reports - Volume 16, Issue 4, pp. 3929-3937	Uses rat data. Also, doesn't mention any AI model.
Reconstructing developmental trajectories using latent dynamical systems and time-resolved transcriptomics.	10.1016/j.cels.2024.04.004	Maizels RJ, Snell DM, Briscoe J	United Kingdom	2024	Cell systems - Volume 15, Issue 5, pp. 411-424.e9	Neither AI nor SCI is mentioned.
Approaches to modeling gene regulatory networks: a gentle introduction.	10.1007/978-1-62703-450-0_2	Schlitt T	United Kingdom	2013	Methods in molecular biology (Clifton, N.J.) - Volume 1021, Issue , pp. 13-35	This is a book chapter focusing on in silico systems biology, with no mention of SCI, nor any specified AI.
Bioinformatics-based diagnosis and evaluation of several pivotal genes and pathways associated with immune infiltration at different time points in spinal cord injury.	10.1080/02648725.2023.2178970	Yang S, Bao J, Shi R, Liu L, Wang Y, Hong X, Wu X	China	2024	Biotechnology & genetic engineering reviews - Volume 40, Issue 1, pp. 65-91	Uses rat and mouse data, also doesn't mention any type of AI model.
Gene expression profiles reveal key pathways and genes associated with neuropathic pain in patients with spinal cord injury.	10.3892/mmr.2017.6231	He X, Fan L, Wu Z, He J, Cheng B	China	2017	Molecular medicine reports - Volume 15, Issue 4, pp. 2120-2128	No AI model is mentioned.
An algorithm for modularization of MAPK and calcium signaling pathways: comparative analysis among different species.	10.1016/j.jbi.2007.05.007	Nayak L, De RK	India	2007	Journal of biomedical informatics - Volume 40, Issue 6, pp. 726-49 - published 2007-12-01	No mention of SCI or AI model.
Bioinformatic analysis and molecular modelling of human ameloblastin suggest a two-domain intrinsically unstructured calcium-binding protein	10.1111/j.1600-0722.2008.00526.x	Vymětal, Jiří, Slabý, Ivan, Spahr, Axel, Vondrášek, Jiří, Lyngstadaas, S. Petter	International Collaboration	2008	European Journal of Oral Sciences - Volume 116, Issue 2, pp. 124 – 134 - published 2008-01-01	No mention of SCI or AI model.
Development of a Systems Medicine Approach to Spinal Cord Injury	10.1089/neu.2023.0024	Guest, James D., Kelly-Hedrick, Margot, Williamson, Theresa, Park, Christine, Ali, Daniyal Mansoor, Sivaganesan, Ahilan, Neal, Chris J., Tator, Charles H., Fehlings, Michael G.	United States	2023	Journal of Neurotrauma - Volume 40, Issue 17, pp. 1849 – 1877 - published 2023-01-01	This is a review focusing on data integration rather than predictive modeling.
Expression Profiles of Long Noncoding RNAs and Messenger RNAs in a Rat Model of Spinal Cord Injury	10.1155/2023/6033020	Cao, Jian, Tang, Tao, Tan, Jianye, Chen, Qi, Yuan, Jinghong, Li, Tao, Cheng, Xigao	China	2023	Computational and Mathematical Methods in Medicine - Volume 2023, Issue 0, pp. - published 2023-01-01	Uses rat model and data with no predictive AI modeling.
Ferroptosis-related genes participate in the microglia-induced neuroinflammation of spinal cord injury via NF-κB signaling: evidence from integrated single-cell and spatial transcriptomic analysis.	10.1186/s12967-025-06095-0	Wang S, Yang L, Wu Z, Li C, Wang S, Xiao Z, Ma B, Zhu R, Cheng L	China	2025	Journal of translational medicine - Volume 23, Issue 1, pp. 43 - published 2025-01-11	Primarily uses rat data, though some human data is included. Also no predictive AI model is specified, just machine- learning adjacent methods (e.g. clustering, network analysis) are employed.
Identification of a circRNA-mediated comprehensive ceRNA network in spinal cord injury pathogenesis	10.1177/15353702221082929	Zu, Chao, Li, Jingyuan, He, Xijing, Ji, Le, Li, Xia	China	2022	Experimental Biology and Medicine - Volume 247, Issue 11, pp. 931 – 944 - published 2022-01-01	Uses rat datasets and a rat SCI model.
Individualized bio-scaffold encapsulating siPTEN-loaded exosomes for promoting neuronal regeneration in spinal cord injury	10.1016/j.compositesb.2023.111146	Shang, Zehan, Liu, Zihao, Han, Min, Fan, Hao, Lu, Dongxiao, Zhou, Zijian, Wang, Zhihai, Li, Yuming, Wang, Xiaofeng, Wang, Bingcheng, Huai, Baogeng, Cui, Youqiang, Xia, Huitang, Wang, Shan, Xin, Tao	China	2024	Composites Part B: Engineering - Volume 270, Issue 0, pp. - published 2024-01-01	No mention of any AI model.
Information processing in dendrites II. Information theoretic complexity.	10.1016/s0893-6080(01)00085-5	Gurney KN	United Kingdom	2001	Neural networks : the official journal of the International Neural Network Society - Volume 14, Issue 8, pp. 1005-22 - published 2001-10-01	No specified mention of SCI or its associated molecular signaling pathways.
Key biomarkers for the diagnosis of intervertebral disc degeneration associated with oxidative stress: identification based on bioinformatics and machine learning	10.12307/2024.828	Lan, Yao, Chen, Liuyang, Song, Wenhui	China	2024	Chinese Journal of Tissue Engineering Research - Volume 28, Issue 35, pp. 5591 – 5597 - published 2024-01-01	Focuses on intervertebral disc degeneration rather than SCI.
Opportunities in systems biology to discover mechanisms and repurpose drugs for CNS diseases	10.1016/j.drudis.2012.06.015	Mei, Hongkang, Xia, Tian, Feng, Gang, Zhu, Jason, Lin, Simon M., Qiu, Yang	China	2012	Drug Discovery Today - Volume 17, Issue 21, pp. 1208 – 1216 - published 2012-01-01	This is a review with no specified mention of SCI or its molecular signaling pathways.
Preapoptotic protease calpain-2 is frequently suppressed in adult T-cell leukemia	10.1182/blood-2012-08-446922	Ishihara, Makoto, Araya, Natsumi, Sato, Tomoo, Tatsuguchi, Ayako, Saichi, Naomi, Utsunomiya, Atae, Nakamura, Yusuke, Nakagawa, Hidewaki, Yamano, Yoshihisa, Ueda, Koji	Japan	2013	Blood - Volume 121, Issue 21, pp. 4340 – 4347 - published 2013-01-01	No mention of SCI.
Robust synchrony and rhythmogenesis in endocrine neurons via autocrine regulations in vitro and in vivo.	10.1007/s11538-008-9328-z	Li YX, Khadra A	Canada	2008	Bulletin of mathematical biology - Volume 70, Issue 8, pp. 2103-25 - published 2008-11-01	No mention of SCI or AI model.
Suppressing CSPG/LAR/PTPr Axis Facilitates Neuronal Replacement and Synaptogenesis by Human Neural Precursor Grafts and Improves Recovery after Spinal Cord Injury	10.1523/JNEUROSCI.2177-21.2022	Hosseini, Seyed Mojtaba, Alizadeh, Arsalan, Shahsavani, Narjes, Chopek, Jeremy, Ahlfors, Jan-Eric, Karimi-Abdolrezaee, Soheila	Canada	2022	MOLECULAR NEUROBIOLOGY - Volume 61, Issue 8, pp. 5525-5540 - published 2024-08-01	No AI model is used, relies solely on rat models for in vivo validation.
Systemic cytokines and GlycA discriminate disease status and predict corticosteroid response in HTLV-1-associated neuroinflammation	10.1186/s12974-022-02658-w	Assone, Tatiane, Menezes, Soraya Maria, de Toledo Gonçalves, Fernanda, Folgosi, Victor Angelo, da Silva Prates, Gabriela, Dierckx, Tim, Braz, Marcos, Smid, Jerusa, Haziot, Michel E., Marcusso, Rosa M. N., Dahy, Flávia E., Vanderlinden, Evelien, Claes, Sandra, Schols, Dominique, Bruhn, Roberta, Murphy, Edward L., Penalva de Oliveira, Augusto César, Daelemans, Dirk, Vercauteren, Jurgen, Casseb, Jor…	Belgium	2022	Journal of Neuroinflammation - Volume 19, Issue 1, pp. - published 2022-01-01	No mention of SCI.
The Contribution of Artificial Intelligence to Drug Discovery: Current Progress and Prospects for the Future	10.1007/978-981-99-9621-6_1	Gupta, Umesh, Pranav, Ayushman, Kohli, Anvi, Ghosh, Sukanta, Singh, Divya	India	2024	Microorganisms for Sustainability - Volume 47, Issue 0, pp. 1 – 23 - published 2024-01-01	This is a book chapter with no specified mention of SCI or its molecular signaling pathways.

### Sheet: Behnaz Rahatijafarabad
Title	DOI	Authors	Country where the study was conducted	Publication year	Publication	Reason of exclusion
An algorithm for modularization of MAPK and calcium signaling pathways: comparative analysis among different species.	10.1016/j.jbi.2007.05.007	Nayak L, De RK	India	2007	Journal of biomedical informatics - Volume 40, Issue 6, pp. 726-49 - published 2007-12-01	No mention of SCI
Analysis and validation of programmed cell death genes associated with spinal cord injury progression based on bioinformatics and machine learning	10.1016/j.intimp.2025.114220	Wang, Yongjie, Zhang, Zilin, Gong, Weiquan, Lv, Zhenshan, Qi, Jinwei, Han, Song, Liu, Boyuan, Song, Aijun, Yang, Zongyuan, Duan, Longfei, Zhang, Shaokun	China	2025	NTERNATIONAL IMMUNOPHARMACOLOGY - Volume 149, Issue 0, pp. - published 2025-03-01	Uses mouse data
Analysis of gene expression in microglial apoptotic cell clearance following spinal cord injury based on machine learning algorithms	10.3892/etm.2024.12581	Yan, Lei, Chen, Chu, Wang, Lingling, Hong, Hongxiang, Wu, Chunshuai, Huang, Jiayi, Jiang, Jiawei, Chen, Jiajia, Xu, Guanhua, Cui, Zhiming	China	2024	EXPERIMENTAL AND THERAPEUTIC MEDICINE - Volume 28, Issue 1, pp. - published 2024-07-01	Uses mouse data
Approaches to modeling gene regulatory networks: a gentle introduction.	10.1007/978-1-62703-450-0_2	Schlitt T	United Kingdom	2013	Methods in molecular biology (Clifton, N.J.) - Volume 1021, Issue , pp. 13-35 - published 2013-01-01	A book chapter No mention of SCI
Bioinformatic analysis and molecular modelling of human ameloblastin suggest a two-domain intrinsically unstructured calcium-binding protein	10.1111/j.1600-0722.2008.00526.x	Vymětal, Jiří, Slabý, Ivan, Spahr, Axel, Vondrášek, Jiří, Lyngstadaas, S. Petter	collaborative international study	2008	European Journal of Oral Sciences - Volume 116, Issue 2, pp. 124 – 134 - published 2008-01-01	No mention of SCI
Bioinformatics-based diagnosis and evaluation of several pivotal genes and pathways associated with immune infiltration at different time points in spinal cord injury.	10.1080/02648725.2023.2178970	Yang S, Bao J, Shi R, Liu L, Wang Y, Hong X, Wu X	China	2024	Biotechnology & genetic engineering reviews - Volume 40, Issue 1, pp. 65-91 - published 2024-04-01	Uses mouse data
Computational Approaches to Therapeutic Peptide Discovery	10.1002/bip.21458	Kligei, Yossef	Israel	2010	BIOPOLYMERS - Volume 94, Issue 6, pp. 701-710 - published 2010-01-01	A review article
Development of a Systems Medicine Approach to Spinal Cord Injury	10.1089/neu.2023.0024	Guest, James D., Kelly-Hedrick, Margot, Williamson, Theresa, Park, Christine, Ali, Daniyal Mansoor, Sivaganesan, Ahilan, Neal, Chris J., Tator, Charles H., Fehlings, Michael G.	United States	2023	Journal of Neurotrauma - Volume 40, Issue 17, pp. 1849 – 1877 - published 2023-01-01	A review article
Development of Intelligent Model to Determine Favorable Wheelchair Tilt and Recline Angles for People with Spinal Cord Injury - 2011 ANNUAL INTERNATIONAL CONFERENCE OF THE IEEE ENGINEERING IN MEDICINE AND BIOLOGY SOCIETY (EMBC)	10.1109/IEMBS.2011.6090377	Fu, Jicheng, Jan, Yih-Kuen, Jones, Maria	United States	2011	- Volume 0, Issue 0, pp. 2045-2048 - published 2011-01-01	No mention of molecular pathways
Expression Profiles of Long Noncoding RNAs and Messenger RNAs in a Rat Model of Spinal Cord Injury	10.1155/2023/6033020	Cao, Jian, Tang, Tao, Tan, Jianye, Chen, Qi, Yuan, Jinghong, Li, Tao, Cheng, Xigao	China	2023	Computational and Mathematical Methods in Medicine - Volume 2023, Issue 0, pp. - published 2023-01-01	Uses mouse data
Ferroptosis-related genes participate in the microglia-induced neuroinflammation of spinal cord injury via NF-κB signaling: evidence from integrated single-cell and spatial transcriptomic analysis.	10.1186/s12967-025-06095-0	Wang S, Yang L, Wu Z, Li C, Wang S, Xiao Z, Ma B, Zhu R, Cheng L	China	2025	Journal of translational medicine - Volume 23, Issue 1, pp. 43 - published 2025-01-11	Uses mouse data
Gene expression profiles reveal key pathways and genes associated with neuropathic pain in patients with spinal cord injury.	10.3892/mmr.2017.6231	He X, Fan L, Wu Z, He J, Cheng B	China	2017	Molecular medicine reports - Volume 15, Issue 4, pp. 2120-2128	No AI model is mentioned
Hspb1 and Lgals3 in spinal neurons are closely associated with autophagy following excitotoxicity based on machine learning algorithms	10.1371/journal.pone.0303235	Yan, Lei, Li, Zihao, Li, Chuanbo, Chen, Jingyu, Zhou, Xun, Cui, Jiaming, Liu, Peng, Shen, Chong, Chen, Chu, Hong, Hongxiang, Xu, Guanhua, Cui, Zhiming	China	2024	PLOS ONE - Volume 19, Issue 5, pp.	Uses mouse data
Identification and validation of biomarkers associated with mitochondrial dysfunction and ferroptosis in rat spinal cord injury	10.3389/fneur.2025.1526966	Zhu, Jingliang, Wang, Shuai, Zhang, Yu, Zhou, Chusong	China	2025	FRONTIERS IN NEUROLOGY - Volume 16, Issue 0, pp.	Uses mouse data
Identification and validation of necroptosis key genes in spinal cord injury; [脊髓损伤中坏死性凋亡关键基因的筛选与验证]	10.11855/j.issn.0577-7402.0523.2023.1023	Liu, Dong, Zhu, Zhi-Jie, Zhang, Zhao, Wang, Zhen, Fan, Hong-Bin	China	2024	Medical Journal of Chinese People's Liberation Army - Volume 49, Issue 8, pp. 905 – 913 - published 2024-01-01
Identification of a circRNA-mediated comprehensive ceRNA network in spinal cord injury pathogenesis	10.1177/15353702221082929	Zu, Chao, Li, Jingyuan, He, Xijing, Ji, Le, Li, Xia	China	2022	Experimental Biology and Medicine - Volume 247, Issue 11, pp. 931 – 944 - published 2022-01-01	Uses mouse data
Identification of pivotal genes and pathways for spinal cord injury via bioinformatics analysis.	10.3892/mmr.2017.7060	Zhu Z, Shen Q, Zhu L, Wei X	China	2017	Molecular medicine reports - Volume 16, Issue 4, pp. 3929-3937	Uses mouse data No AI model is mentioned
Individualized bio-scaffold encapsulating siPTEN-loaded exosomes for promoting neuronal regeneration in spinal cord injury	10.1016/j.compositesb.2023.111146	Shang, Zehan, Liu, Zihao, Han, Min, Fan, Hao, Lu, Dongxiao, Zhou, Zijian, Wang, Zhihai, Li, Yuming, Wang, Xiaofeng, Wang, Bingcheng, Huai, Baogeng, Cui, Youqiang, Xia, Huitang, Wang, Shan, Xin, Tao	China	2024	Composites Part B: Engineering - Volume 270, Issue 0, pp. - published 2024-01-01	Uses mouse data No AI model is mentioned
Information processing in dendrites II. Information theoretic complexity.	10.1016/s0893-6080(01)00085-5	Gurney KN	United Kingdom	2001	Neural networks : the official journal of the International Neural Network Society - Volume 14, Issue 8, pp. 1005-22 - published 2001-10-01	No mention of SCI
Key biomarkers for the diagnosis of intervertebral disc degeneration associated with oxidative stress: identification based on bioinformatics and machine learning	10.12307/2024.828	Lan, Yao, Chen, Liuyang, Song, Wenhui	China	2024	Chinese Journal of Tissue Engineering Research - Volume 28, Issue 35, pp. 5591 – 5597 - published 2024-01-01	No mention of SCI
Opportunities in systems biology to discover mechanisms and repurpose drugs for CNS diseases	10.1016/j.drudis.2012.06.015	Mei, Hongkang, Xia, Tian, Feng, Gang, Zhu, Jason, Lin, Simon M., Qiu, Yang	China	2012	Drug Discovery Today - Volume 17, Issue 21, pp. 1208 – 1216 - published 2012-01-01	No mention of SCI Review article
Preapoptotic protease calpain-2 is frequently suppressed in adult T-cell leukemia	10.1182/blood-2012-08-446922	Ishihara, Makoto, Araya, Natsumi, Sato, Tomoo, Tatsuguchi, Ayako, Saichi, Naomi, Utsunomiya, Atae, Nakamura, Yusuke, Nakagawa, Hidewaki, Yamano, Yoshihisa, Ueda, Koji	Japan	2013	Blood - Volume 121, Issue 21, pp. 4340 – 4347 - published 2013-01-01	No mention of SCI
Reconstructing developmental trajectories using latent dynamical systems and time-resolved transcriptomics.	10.1016/j.cels.2024.04.004	Maizels RJ, Snell DM, Briscoe J	United Kingdom	2024	Cell systems - Volume 15, Issue 5, pp. 411-424.e9 - published 2024-05-15	No mention of SCI and AI
Revealing Potential Spinal Cord Injury Biomarkers and Immune Cell Infiltration Characteristics in Mice	10.3389/fgene.2022.883810	Cao, Liang, Li, Qing	China	2022	FRONTIERS IN GENETICS - Volume 13, Issue 0, pp. - published 2022-05-01	Uses mouse data
Robust synchrony and rhythmogenesis in endocrine neurons via autocrine regulations in vitro and in vivo.	10.1007/s11538-008-9328-z	Li YX, Khadra A	Canada	2008	Bulletin of mathematical biology - Volume 70, Issue 8, pp. 2103-25 - published 2008-11-01	No mention of SCI
Suppressing CSPG/LAR/PTPr Axis Facilitates Neuronal Replacement and Synaptogenesis by Human Neural Precursor Grafts and Improves Recovery after Spinal Cord Injury	10.1523/JNEUROSCI.2177-21.2022	Hosseini, Seyed Mojtaba, Alizadeh, Arsalan, Shahsavani, Narjes, Chopek, Jeremy, Ahlfors, Jan-Eric, Karimi-Abdolrezaee, Soheila	Canada	2022	MOLECULAR NEUROBIOLOGY - Volume 61, Issue 8, pp. 5525-5540 - published 2024-08-01	Uses mouse data No AI model is mentioned
Systemic cytokines and GlycA discriminate disease status and predict corticosteroid response in HTLV-1-associated neuroinflammation	10.1186/s12974-022-02658-w	Assone, Tatiane, Menezes, Soraya Maria, de Toledo Gonçalves, Fernanda, Folgosi, Victor Angelo, da Silva Prates, Gabriela, Dierckx, Tim, Braz, Marcos, Smid, Jerusa, Haziot, Michel E., Marcusso, Rosa M. N., Dahy, Flávia E., Vanderlinden, Evelien, Claes, Sandra, Schols, Dominique, Bruhn, Roberta, Murphy, Edward L., Penalva de Oliveira, Augusto César, Daelemans, Dirk, Vercauteren, Jurgen, Casseb, Jor…	Belgium	2022	Journal of Neuroinflammation - Volume 19, Issue 1, pp. - published 2022-01-01	No mention of SCI
The Contribution of Artificial Intelligence to Drug Discovery: Current Progress and Prospects for the Future	10.1007/978-981-99-9621-6_1	Gupta, Umesh, Pranav, Ayushman, Kohli, Anvi, Ghosh, Sukanta, Singh, Divya	India	2024	Microorganisms for Sustainability - Volume 47, Issue 0, pp. 1 – 23 - published 2024-01-01	A book chapter No mention of SCI
S100A9 Induces Macrophage M2 Polarization and Immunomodulatory Role in the Lesion Site After Spinal Cord Injury in Rats	10.1007/s12035-024-03920-3	Lv, Junqiao, Wang, Zhiqiang, Wang, Beiyang, Deng, Chen, Wang, Wei, Sun, Lin	China	2024	MOLECULAR NEUROBIOLOGY - Volume 61, Issue 8, pp. 5525-5540	Uses mouse data AI model is not predictive
