## Supplementory for "Artificial Intelligence Models for Predicting Molecular Pathway Activity in Spinal Cord Injury: A Systematic Review"

### Sheet: Sheet1
Article (Author-Year)	Country	Study Design	Report	Reference DOI	Species	SCI Model	Injury Location	Severity	Injury Induction Tool	Total N	Train/Test/Valid split /	Age	Sex	Baseline Data Collected	Timepoints Post-Injury	Input Data Type(s)	Data Level	Data Source	Preprocessing Method	AI Model Used	Toolkits-Software	Training Procedure	Validation Approach	Feature Selection vars	Final Feature	Pathway Analysis Methods	Main Signaling Pathways	Key Biomarkers Reported	Outcome(s) Primary	Outcome(s) Secondary	Outcome Assessment Tool(s)	Outcome Timepoint(s)	Outcome Value Observed	Outcome Value Predicted	Outcome Range (cut-off)	Full Recovery Prediction	Other Prognostic Labels	Performance Main metric	Performance Secondary	CI (Confidence Interval)	P-value(s)	Effect Size	Comparator model performance	Validated on clinic/human	Externally replicated	Study Quality Score & Tool	Main Findings	Limitations	Clinical/Translational Potential and Reviewer notes
Identification of Autophagy-Related Genes in Patients with Acute Spinal Cord Injury and Analysis of Potential Therapeutic Targets (Xiaochen Su et al - 2024)	China	Cross-Sectional with In Vivo Follow-up	Original research article	0.1007/s12035-024-04431-x	Human Rat model validation	Thoracic spinal cord transection in rats + Not specified in clinical data	Thoracic (T9-T10 in rats)	48h and 72h post-SCI in rats	Not applicable (clinical cases)	10 healthy controls, 38 SCI patients	Not specified	Not specified	Not specified	mRNA expression data from GSE151371 dataset	Not specified	mRNA expression profiles from GEO database	Gene expression	GEO dataset (GSE151371)	Data normalization, DESeq2 for DEG identification, PCA	Machine learning algorithms (LASSO, Random Forest)	R (DESeq2, ggplot2, randomForest), Cytoscape, STRING, TRRUST, miRWalk	LASSO: 6 candidate genes; RF: 5 genes with MeanDecreaseGini >1	In vivo experiments in animal models (SD rats), molecular docking simulations (imatinib binding)	39 differentially expressed autophagy-related genes (DE-ARGs)	3 key biomarkers	GO, KEGG, PPI network analysis, TF-mRNA-miRNA regulatory network	Autophagy, apoptosis, neurodegeneration, NOD-like receptor signaling	NLRC4, PINK1, VAMP3	Identification of DE-ARGs and candidate biomarkers for SCI	Potential therapeutic targets and drug candidates	Nomogram model and Immunofluorescence (rat SCI)	48h and 72h post-SCI in rats	Upregulation of PINK1 downregulation of SQSTM1 at 48h SQSTM1 increase at 72h	AUC >0.9	Not specified	No	None specified	Identification of biomarkers and potential drugs	Validation through molecular docking and animal model studies	Not specified	P-value < 0.05	Not specified	NO	NO	No external validation reported	Not specified	1. 39 differentially expressed autophagy-related genes in SCI patients. 2. Pathways related to autophagy, apoptosis, neurodegeneration, and NOD-like receptor signaling were significantly enriched. 3. 10 hub genes identified, including PINK1, GAPDH, CASP1, and BCL2. 4. 1,9-Pyrazoloanthrone identified as a potential drug for SCI treatment. 5. NLRC4, PINK1, and VAMP3 identified as potential biomarke…	Small ample size, the lack of access to comprehensive external validation , the specific mechanisms underlying the, DE-ARGs have not been discussed	Autophagy-related biomarkers and potential therapeutic drugs for spinal cord injury, offering promising tools for early diagnosis and targeted treatment in clinical settings
Comprehensive landscape of immune-based classifier related to early diagnosis and macrophage M1 in spinal cord injury (Zhang et al. - 2023)	China	Cross-Sectional with In Vivo/In Vitro Follow-up +retrospective analysis of prospective cohort (GSE151371)	Original research article	10.18632/aging.204548	Human Rat model validation	Not specified (clinical data)	Cervical, Thoracic, Lumbar in GSE151371 T3–T12 in human cohort T10 in rats	AIS grades A–D for GSE151371 dataset	acute phase in GSE151371 (30.3 (18.9) hours) acute :3d and 7d in rats Not specified in human cohort	10 healthy individuals 38 the SCI group + 10 SCI, 8 HC in external validation	Not specified	SCI patients aged 27–64, Healthy controls aged 23–62	Not specified	Demographic data (age, BMI, neurological injury level), peripheral blood leukocytes	Not specified	Transcriptomic data (from GEO database), qPCR, Western Blot, Immunofluorescence (IF)	Transcriptomic data at the gene level	GEO database (GSE151371), Xi-Jing Hospital cohort	Normalization, PCA, WGCNA, xCELL	Machine learning models, including Random Forest and LASSO for feature selection + PPI	R packages (limma, clusterProfiler, ConsensusClusterPlus, randomForest, glmnet)	Machine learning models trained on transcriptomic data	External validation cohort, rat model validation	Key immune-related genes (IRGs)	51 IRGs identified	GSEA, KEGG, GO	Immune system processes, Th1/Th2 cell differentiation, T-cell receptor signaling	FCER1G, NFATC2	Identification of immune-related genes for SCI diagnosis	Understanding immune modulation patterns in SCI, correlation with immune cells	ROC curve, AUC qPCR, sequencing, WB, IF	Time points for in vivo validation at 3 and 7 days post-injury	AUC of FCER1G and NFATC2: 0.982 and 1.000, respectively FCER1G increase, NFATC2 decrease in SCI vs HC	Excellent predictive performance (AUC = 1.000)	Not specified	NO	None specified	AUC	qPCR, Western Blot, Immunofluorescence validation	Not specified	p-value ≤ 0.05 in DEGs and validation experiment <0.001 expresssion level of biomarkers	Not specified	NO	Yes	Yes, via in vivo rat model	Not specified	Identified immune-related genes (FCER1G and NFATC2) as biomarkers for early diagnosis of SCI. Immune dysregulation including increase in myeloid and decrese in lymphoid post-SCI.	Small sample size, lack of clinical and prognostic data, unclear regulatory mechanisms of IRGs	Provides novel biomarkers for early SCI diagnosis, highlighting immune response modulation for therapeutic targeting
Screening biomarkers for spinal cord injury using weighted gene co-expression network analysis and machine learning (Li et al. -2024)	China	Registered clinical trial (ChiCTR2200066985) and Biomarker Validation through Prospective cohort	Original research article	10.4103/1673-5374.391306	Human	Not specified (clinical data)	Cervical, Thoracic, Lumbar in GSE151371 dataset	Not specified	Not specified	16 SCI patients 16 healthy control	Not specified	18-75 years for both SCI patients and healthy controls	(3 males and 3 females for 6 pairs used in miRNA sequencing; 7 males and 3 females in extended qPCR group for 10 samples; matched in HCs)	Gene expression data (miRNA and mRNA expression profiles)	Less than 1 month since SCI injury	miRNA and mRNA expression profiles	Gene expression data (mRNA and miRNA)	GSE151371 dataset (public GEO database)	Differential expression analysis using DESeq2 and limma packages	Machine learning algorithms (LASSO and SVM-RFE)	WGCNA, Cytoscape, DESeq2, limma, glmnet, e1071, GSEA	LASSO regression and SVM-RFE	ROC curve analysis with AUC values	ANO10, BST1, ZFP36L2	3 biomarkers	KEGG, GO, and GSEA	T cell receptor signaling, NF-κB signaling, immune-inflammatory pathways	ANO10 BST1 ZFP36L2	Identification of biomarkers for SCI	Identification of associated immune-inflammatory pathways	ROC curve (AUC), PCR for expression validation	Not specified	AUC in training >0.96; validation: ANO10 AUC = 0.793 (CI 0.644–0.931) Increase BST1 = 0.810 (0.676–0.944), Increase ZFP36L2 = 0.870 (0.751–0.989) Decrease	Diagnostic SCI biomarkers Value not specified	AUC > 0.7	NO	Not specified	AUC	95% CI values for biomarkers	ANO10 AUC = 0.793 (CI 0.644–0.931) BST1 = 0.810 (0.676–0.944) ZFP36L2 = 0.870 (0.751–0.989)	qPCR differences P < 0.01 correlation P < 0.05	Not specified	No	Yes human peripheral blood samples cohort (10 SCI patients and 10 healthy controls)	No external validation reported	Not specified	-Identification of three biomarkers (ANO10, BST1, ZFP36L2) associated with SCI and immune-inflammatory responses - immune‑inflammatory pathways significantly altered in acute SCI - immune cell composition changes correlate with biomarkers	Small sample size for RNA-seq, limited validation with a small cohort	Potential biomarkers for SCI diagnosis and therapeutic targets
Integrated bioinformatics analysis of the effects of chronic pain on patients with spinal cord injury (Zhang et al. - 2025)	China	Bioinformatics analysis of retrospective cohort + molecular signaling analysis	Original research article	10.3389/fncel.2025.1457740	Human + Rat data for validation	Acute SCI and chronic pain	hemisection in rat GSE186421 dataset	AIS grades A–D in GSE151371 dataset	Not applicable (clinical cases)	GSE151371: 38 SCI patients + 10 healthy controls GSE177034: 49 patients with chronic pain (post-SCI)	Not specified	Not specified	Not specified	Gene expression data from the GEO database (GSE151371 and GSE177034)	Blood collected at a median of 23 hours after injury in GSE151371 dataset 1-day post-injury in GSE189070	Gene expression data(microarray/RNA-seq)	Transcriptomic/genomic level (microarray/RNA-seq)	GEO datasets GSE151371 (SCI blood) GSE177034 (chronic pain post‑SCI)	Background correction, normalization, gene symbol conversion, differential gene expression analysis	LASSO regression SVM‑RFE Random Forest	STRING, Cytoscape, R software (ggplot2, limma package)	Not specified	GSE189070, GSE186421 for single-cell validation	15 hub genes identified	4 candidate gene	Gene Ontology (GO) and Kyoto Encyclopedia of Genes and Genomes (KEGG) pathway analyses	T cell activation, immune response pathways, neuroinflammation	IL2RB, S100A8, NKG7, S100A12	Identification of 15 hub genes and molecular pathways linked to SCI and chronic pain	Potential therapeutic targets for chronic pain associated with SCI Immune cell infiltration (CIBERSORT/ssGSEA) and Drug-gene interactions (DGIdb)	Bioinformatics analysis, GO/KEGG, machine learning (LASSO, SVM-RFE, RF)	Not specified in testing cohort Acute phase (<48 hours) in GSE151371	Relative gene expression changes	AUC values: IL2RB= 0.968 , S100A8= 0.995, S100A12= 0.995, NKG7= 0.737	Not specified	NO	T cell activation as a key factor in chronic pain development	ROC curve AUC values for potential candidate genes (AUC > 0.7)	Not specified	CI: IL2RB= 0.921-1.000 , S100A8= 0.976-1.000, S100A12= 0.976-1.000, NKG7= 0.516-0.932	DEG thresholds P ≤ 0.05; pathway enrichment P < 0.05	Not specified	No	NO	No external validation reported	Not specified	Identification of 15 hub genes (IL2RB, S100A8, NKG7, S100A12) and immune-related pathways linking SCI and chronic pain Correlation of Immune infiltration (T cells, macrophages) with chronic pain predicted potential drugs via DGIdb S100A8 is a key biomarker via single-cell RNA-seq.	No external validation, limited clinical metadata ,small sample sizes, lack of demographic/clinical details	Potential for identifying new biomarkers and therapeutic targets for chronic pain post-SCI
CCR7-mediated T follicular helper cell differentiation is associated with the pathogenesis and immune microenvironment of spinal cord injury-induced immune deficiency syndrome (Li et al.-2022)	China	cross-sectional observational study	Original research article	10.3389/fnins.2022.1019406	Human	Not specified (clinical data)	Cervical, Thoracic, Lumbar in GSE151371 dataset	Stratified by ASIA scale (Grades A–E)	Natural trauma (not induced experimentally)	58 (38 SCI, 10 healthy controls, 10 trauma controls)	Not directly stated	Mean 55.26 ± 20 years (SCI group)	Male: 25, Female: 13 (SCI group)	Sex, age, race, prior CNS pathology, ASIA scores, injury time, neurological level	Median 23 days (IQR 17–43)	RNA-seq (microarray expression data from peripheral leukocytes)	Transcriptomic	GEO database (GSE151371)	Log2 transformation, quantile normalization (R/Bioconductor `limma`)	Logistic Regression (LR) LASSO, Random Forest Gradient Boosting Decision Tree (GBDT) XGBoost	-R (version 4.2.0) -Cytoscape -STRING -clusterProfiler -ConsensusClusterPlus -CIBERSORT -GSVA	Feature selection via univariate LR and LASSO regression	ROC curve, calibration curve, internal consistency across methods	DEGs → hub genes via PPI + centrality + LASSO	3 genes	- GSEA - GO -KEGG	- T-cell receptor signaling - Chemokine pathways -Immune suppression, CCR7	CCR7	Diagnostic classification of acute SCI	ASIA scale subgroup analysis	ROC-AUC, ASIA score , immune cell profiling (ssGSEA, CIBERSORT)	Acute stage	Downregulation CCR7	CCR7 AUC = 0.892	Not specified	NO	ASIA High (A–C) vs. ASIA Low (D–E)	AUC = 0.892 (nomogram model) Spearman correlation coefficients (e.g., R = -0.36 for CCR7-Cluster 2)	Calibration curve accuracy	Not specified	p < 0.05	Not specified	Not included	Yes testing cohort ROC curve analysis (AUC = 0.892)	No external validation reported	Not specified	- CCR7 is a strong diagnostic biomarker for acute SCI -Immune suppression mediated via Tfh cells associated with CCR7 downregulation post-SCI	- Small sample size - No external validation - Retrospective design	High diagnostic potential for SCI-IDS using peripheral blood markers
Identification of immunodiagnostic blood biomarkers associated with spinal cord injury severity (Li et al. - 2023)	China	Retrospective transcriptome analysis + qPCR validation cross- sectional observational study	Original Research Article	10.3389/fimmu.2023.1101564	Human	Not specified (clinical data)	Cervical, Thoracic, Lumbar in GSE151371 dataset	AIS grades A–D in GSE151371 dataset	Not induced – clinical cases	38 SCI patients + 10 trauma controls , 10 healthy controls External (qPCR) validation 10 SCI patients, 3 trauma controls , 3 healthy controls	Not specified	Not specified	Not specified	Gene expression from blood samples	Within 30 hours post-injury	Transcriptomic (RNA-Seq)	Gene expression	GEO dataset GSE151371	Normalization, Limma, WGCNA, LASSO	LASSO Logistic Regression	R packages (limma, clusterProfiler, CIBERSORT, ggplot2, WGCNA)	WGCNA module selection + LASSO regression	ROC AUC, qPCR validation	Immune-related genes	5 3 for AIS A, 2 for AIS D	GO, KEGG, GSEA	Cytokine-cytokine receptor interaction VEGF JAK-STAT Toll-like receptor Sphingolipid signaling	SCI General:CKLF, EDNRB, FCER1G, SORT1, TNFSF13B AIS A Grade: GDF11, HSPA1L AIS D Grade:PRKCA, CMTM2	SCI diagnosis and severity classification	Immune cell correlation, pathway enrichment	qPCR, ROC AUC, enrichment maps	Within 48 hours post-injury	Not specified	AUC values: SCI: CKLF= 0.979, EDNRB= 0.984 , FCER1G= 0.963, SORT1= 0.979, TNFSF13B= 0.958 ; SCI AIS A: GDF11= 1.000, HSPA1L= 0.908, TNFRSF25= 0.825; SCI AIS D: PRKCA=1.000, CMTM2= 1.000.	AUC > 0.9	NO	AIS grading	AUC	Gene expression significance (P-values)	SCI: CKLF= 0.934-1.000 , EDNRB= 0.945-1.000, FCER1G= 0.884-1.000, SORT1= 0.932-1.000, TNFSF13B= 0.889-1.000 ; SCI AIS A: GDF11= 1.000-1.000, HSPA1L= 0.750- 1.000, TNFRSF25= 0.600-0.992 ; SCI AIS D: PRKCA=1.000-1.000, CMTM2= 1.000-1.000.	p< 0.05	Not reported	None reported	Yes qPCR cohort	No external validation reported	Not reported	Identified novel immune blood biomarkers for SCI diagnosis and AIS grade classification with high diagnostic accuracy Immune cells incluing neutrophils and macrophages increased in SCI patients vs HC	Small sample size only bioinformatics methods lack of independent validation cohort	High potential for early diagnosis and grading of SCI using blood biomarkers
Diagnostic blood RNA profiles for human acute spinal cord injury (Kyritsis et al. - 2021)	United States	Cross-Sectional Observational Study	Brief Definitive Report	10.1084/JEM.20201795	Human	Acute spinal cord injury	Cervical (54.5%) thoracic (30.3%) lumbar (6.1%).	AIS grades A, B, C, D (acute stage)	Clinical trauma, non-invasive	38 SCI patients, 10 healthy controls, 10 trauma controls	Not specified	Not specified	Not specified	Demographic, clinical, neurological assessments (ISNCSCI exams)	Samples collected within hours of injury, followed by assessments on days 3-10, 6-month and 12-month follow-up (longitudinal data)	Gene expression data (RNA-seq from WBCs)	Transcriptomic (gene expression at mRNA level)	TRACK-SCI study (hospital registry)+ GEO database (GSE151371)	RNA isolation from WBCs, normalization, differential expression analysis	Multinomial logistic regression with LASSO regularization, Receiver Operating Characteristic (ROC) analysis	R (edgeR, limma, CIBERSORTx), Illumina RNA-seq	Training of predictive models using gene modules from coexpression network analysis	ROC curve analysis, cross-validation with leave-one-out method Internal validation 20% held-out cohort	17,500 transcripts from WBCs	197 genes	Gene ontology (GO) enrichment, coexpression network analysis	Immune response, cellular secretion and localization	Metalloproteinase-8 (MMP8), Haptoglobin (HP), Kininogen-1 (KNG1), MCEMP1	Ability to predict SCI severity (AIS A, AIS D) using blood RNA biomarkers	Correlation of RNA expression patterns with injury severity and neurological outcome	AIS Impairment Scale, gene expression profiling (RNA-seq)	Days 3-10 post-injury, 6 months, 12 months	High predictive accuracy (AIS A: 83.3%, AIS D: 90.9%)	Not specified	AUC of 0.865 for AIS A, AUC of 0.938 for AIS D	NO	None specified	AUC	Accuracy: 72.7% overall; AUC: 0.865 (AIS A), 0.938 (AIS D) Sensitivity and Specificity: AIS A (83.3%/76.2%), AIS D (90.9%/81.8%).	95% CI 54.5–86.7%.	P = 2.35 × 10^-5	Not specified	Comparison with standard clinical assessment (AIS grades)	Yes	No external validation reported	Not specified	Blood RNA expression profiles from WBCs can predict SCI severity (AIS A and AIS D), providing a promising diagnostic biomarker	Small sample size for some AIS grades (e.g., B and C) No longitudinal outcome prediction	Blood RNA profiles could potentially be used in clinical settings to predict SCI severity and inform treatment decisions
Machine Learning and Experiments Revealed Key Genes Related to PANoptosis Linked to Drug Prediction and Immune Landscape in Spinal Cord Injury (Li et al. - 2025)	China	Bioinformatics Analysis and Experimental Validation (Cross-Sectional with Animal Model)	Original research article	10.1007/s12035-025-/04717-8	Human + Rat data for validation	Contusion mice, 0.7N force at T10	T10	0.7N force at T10	Not applicable	38 SCI blood samples, 10 control blood samples in humans 6 SCI + 6 sham (GSE93561); 8 SCI + 2 controls (GSE45376); 3 SCI + 3 sham (qRT-PCR) in mice	Not specified	Not specified	Not specified	Gene expression data from human blood samples	2h, 2 days, 7 days in mice 6 months in human blood	Gene expression data (GSE151371, GSE93561, GSE45376)	Transcriptomic data	GEO database (GSE151371) Rats qRT-PCR data	DESeq2 (R package)	LASSO, SVM-RFE, XGBoost	R (DESeq2, caret, glmnet, xgboost), Cytoscape	Machine learning feature selection using cross-validation	Cross-validation within the dataset (GSE93561, GSE45376) + qRT-PCRand statistical analysis in mice	14 DE-PRGs identified after intersecting DEGs with PANoptosis-related genes (PRGs)	5 hub genes (CASP4, GSDMB, NAIP, NLRC4, NLRP3)	GO, KEGG, HALLMARK enrichment analysis using clusterProfiler R package	Inflammatory signaling, pyroptosis, apoptosis, necroptosis	CASP4, GSDMB, NAIP, NLRC4, NLRP3	Identification of key PANoptosis-related genes in SCI	Prediction of small molecule drugs for the hub genes using DGidb database	qRT-PCR ssGSEA (immune infiltration) DGidb (drug prediction)	Not specified	Upregulation of CASP4, NAIP, NLRC4, NLRP3 in SCI	Not specified	Significant expression changes (p < 0.05)	No	Not specified	Gene expression change between SCI and control	Drug prediction interaction scores	Not specified	p < 0.05	Not specified	None reported	NO	No external validation reported	Not provided	Identification of 5 hub genes (CASP4, GSDMB, NAIP, NLRC4, NLRP3) related to PANoptosis in SCI; drug predictions may target hub genes for SCI treatment (e.g., EMRICASAN)	No clinical validation of identified genes. Further in vitro validation needed to confirm gene expression and drug efficacy. Limited sample size for human and mice datasets	The identification of PANoptosis-related genes provides new insights into the molecular mechanisms of SCI. Targeting these genes with small molecule inhibitors may offer a potential therapeutic strategy for spinal cord injury.
Protective effect of zinc oxide nanoparticles on spinal cord injury (Liu et al. -2022)	China	Cross-Sectional Transcriptomic Analysis + In Vitro Experimental Study	Original research article	10.3389/fphar.2022.990586	Human +Rat primary cortical neurons	Not specified	Cervical, Thoracic, Lumbar in GSE151371 dataset Rats Not specified	AIS grades A–D in GSE151371 dataset	Not applicable	48 (38 SCI patients, 10 healthy controls) Rats Not specified	Not specified	Not specified	Not specified	RNA-seq data from peripheral blood of SCI and healthy control groups	Acute phase in humans 24h post-axotomy in rats	Humans RNA-seq (peripheral blood) Rats RNA-seq + qPCR	Gene-level data (transcriptomic analysis)	Gene Expression Omnibus (GEO) - GSE151371 + Lab data from rats	Batch effect removal using "Combat" function from R package "sva"	Artificial Neural Network (ANN) Random Forest	DESeq2 (RNA-seq analysis), R packages (pheatmap, EnhancedVolcano)	Not specified	ROC curve	Key Differentially Expressed Genes (DEGs)	376 DEGs	Gene Set Variation Analysis (GSVA), enrichment analysis (GO terms, KEGG pathways)	PI3K/Akt signaling pathway (both human and animal data)	SOD1, SOD2, Bax, Bcl2, IL-4, IL-10, IL-1β, TNF-α	Reduction in oxidative stress, neuronal apoptosis, and inflammation markers	Inhibition of inflammatory responses; potential neuroprotective effects of ZnO NPs	qRT-PCR, RNA-seq analysis (human), cell viability assays	Not specified	upregulation of SOD1/2 Bax/Bcl-2 ratio reduced	AUC ANN: 0.974	Not specified	NO	Not specified	Reduction in apoptosis, oxidative stress, and inflammation markers; enhanced mitochondrial function	Inflammatory cytokine regulation (IL-4, IL-10 upregulation)	CI = 0.934-1.000	p < 0.05	Not specified	None reported	NO	No external validation reported	Not specified	ZnO NPs protect neurons from apoptosis post SCI in animal models, improve mitochondrial function, and modulate oxidative stress; potential for therapeutic use in SCI.	Limited to in vitro models and animal studies, no human clinical trials	High, as it suggests a new therapeutic avenue for SCI treatment via ZnO NPs
Machine learning-driven prediction model for cuproptosis-related genes in spinal cord injury: construction and experimental validation (Zhou et al. - 2025)	China, United Kingdom	Bioinformatics analysis + experimental validation Cross-Sectional with Animal Model Follow-up	Original research article	10.3389/fneur.2025.1525416	Human + Rat data for validation	Not specified in humans Compression in rats	Not specified in humans Thoracic T10 segment in rats	Not specified	Not applicable	38 SCI samples, 10 healthy controls 12 rats 6 sham, 6 SCI	Not specified	Not specified	Not specified	Gene expression data from the GSE151371 dataset	mean 30.3 ± 18.9 hours in GSE151371 dataset 3 days post-injury for rats	Gene expression data, histological staining, qRT-PCR, behavioral scores.	Gene-level data	GSE151371 dataset + Rat qRT-PCR	Data normalized using RMA analysis and log2 transformation, using the "limma" package in R.	Machine learning models (RF, LASSO, SVM)	"limma" package, "pheatmap", "reshape2", "ggpubr", "GSVA", "GSEABase", "ConsensusClusterPlus", "Venn", "pROC", "GraphPad Prism8".	Three machine learning models (RF, LASSO, SVM) used for gene selection and validation. Models cross-validated using the Nomogram model.	ROC curve analysis, AUC measurement, and validation of candidate genes using animal model.	SLC31A1, DBT, DLST, LIAS	4	GO (Gene Ontology) and KEGG (Kyoto Encyclopedia of Genes and Genomes) enrichment analysis	Cuproptosis-related (TCA cycle, mitochondrial metabolism) and Ribosome, HIF-1 signaling pathway	SLC31A1, DBT, DLST, LIAS	Identification of candidate genes for prediction of SCI outcomes	Differential expression analysis of genes in SCI vs. non-SCI, immune cell infiltration levels behavioral scores (BBB), histological changes	ROC curve, AUC, BBB (Basso, Beattie, and Bresnahan) behavioral rating scale for rat model	Not specified	Decrease in BBB scores decrease DLST/DBT/LIAS and Increase in SLC31A1 mRNA expression in SCI rats	High diagnostic value for SLC31A1 (AUC = 0.958) LIAS AUC = 0.833	AUC values used for assessment (AUC for SLC31A1 = 0.958)	NO	Not specified	AUC	p-value, ROC curve, and model validation using calibration curves and decision curve analysis	SLC31A1 CI = 0.833-1.000 LIAS CI = 0.583-1.000	<0.05 for differential gene expression <0.001 for behavioral scores	Not specified	None reported	NO	No external validation reported	Not specified	Identification of key genes (SLC31A1, DBT, DLST, LIAS) associated with cuproptosis and their role in SCI; machine learning models predict gene expression and immune response SLC31A1 had the highest diagnostic value	Small sample size for training, lack of full in vitro/in vivo validation for all candidate gene	Potential for using candidate genes as biomarkers for SCI diagnosis and prognosis, with further research needed for therapeutic applications
Mesenchymal stem cell transplantation ameliorates inflammation in spinal cord injury by inhibiting lactylation-related genes (Zou et L. - 2025)	China	Cross-Sectional study using animal models	Original research article	10.1016/j.cyto.2025.156960	Human + Rat data for validation	Spinal Cord Injury	Not specified	Not specified	Not applicable	The GSE226238 dataset 37 SCI and 9 healthy controls. The GSE151371 dataset 58 patients: 38 with SCI, 10 healthy controls, and 10 others	Not specified	Not specified	Not specified	Gene expression profiling, immune cell infiltration data, inflammatory cytokine analysis	Not specified	Gene expression data	Transcriptomic data (gene expression)	GEO datasets GSE226238 and GSE151371	Batch effect removal, data normalization, differential gene expression analysis	Machine learning models (LASSO regression, SVM, Random Forest)	R packages: "limma" for gene expression analysis, CIBERSORT for immune cell infiltration, DESeq2 for RNA-seq analysis	Not specified	Statistical analysis, including principal component analysis (PCA), differential expression analysis, and ROC analysis for diagnostic significance	Lactylation-related differentially expressed genes (LRDEGs)	7 crucial LRDEGs	GO and KEGG functional enrichment analysis	T cell receptor signaling, NF-kB signaling, Th1/Th2 cell differentiation, mTOR signaling	LSP1, XRCC4, HSDL2, HNRNPH1, RPL14, IKZF1, TP53	Reduced inflammatory response post-hUC-MSC transplantation in SCI models	Reduction of LRDEGs expression, immune cell infiltration, cytokine levels	RNA-seq analysis, flow cytometry for immune cell markers	Not specified	Highest AUC for IKZF1: 0.934 Lowest AUC for HSDL2: 0.801	Not specified	Not specified	NO	Not specified	AUC	Reduction of LRDEGs expression in spinal cord of SCI rats	Not specified	p < 0.05	Not specified	None reported	NO	No external validation reported	Not specified	MSC transplantation reduces inflammation in SCI by inhibiting lactylation-related DEGs, improving clinical relevance	Mechanisms of LRDEGs in MSC therapy need further exploration	Potential for targeting lactate metabolism in SCI therapy, offering personalized treatment strategies
Identification and validation of necroptosis key genes in spinal cord injury; [脊髓损伤中坏死性凋亡关键基因的筛选与验证]	China	Cross-Sectional with Preclinical Model
